# MOSAIC: Explainable AI for Reproducible Histologic Grading and Prognostic Stratification in Breast Cancer

**DOI:** 10.64898/2026.03.11.26348043

**Authors:** Pranali Sonpatki, Shashank Gupta, Avishek Biswas, Sharada Patil, Shweta Tyagi, Lavanya Balakrishnan, Harnisha Mistry, Preeti Doshi, Kunda Jagadale, Parineeta Shelke, Loma Parikh, Mithun Shah, Reena Bharadwaj, Shefali Desai, Madhura Kulkarni, C B Koppiker, Jyothi Prabhu, Udayan Kachchhi, Nameeta Shah

## Abstract

Nottingham histologic grading is essential for breast cancer prognostication but suffers from inter-observer variability in assessing mitotic activity, nuclear pleomorphism, and tubule formation. We developed MOSAIC (Mammary Oncology Spatial Analysis and Intelligent Classification), an explainable AI framework designed to perform component-wise grading by independently modeling these three histologic features. Model outputs were calibrated using a two-phase pathology study to establish clinically reproducible scoring thresholds and were subsequently evaluated across public datasets and multi-institutional Indian cohorts. MOSAIC demonstrated robust performance, with AI-derived grades providing independent prognostic information (HR >= 1.8 in two datasets, p = < 0.001) and improved survival stratification compared to traditional methods. In pathologist calibration studies, AI-assisted scoring significantly reduced variability, specifically achieving near-perfect agreement in mitotic scoring with a weighted κ up to 0.98. Accuracy and Cohen’s kappa (κ) analysis further characterized the model’s technical performance across components: Tubule formation showed the highest agreement (Accuracy >= 0.6607, κ = 0.549), followed by overall Grade (Accuracy = 0.5637, κ = 0.539) and Mitotic activity (Accuracy = 0.4985, κ = 0.4), while Nuclear pleomorphism proved the most challenging (Accuracy = 0.3303, κ = 0.271). Comparative survival models confirmed that AI-derived grades were more significant predictors of risk than manual pathologist-assigned grades, with the AI model yielding a superior global p-value (5.9 × 10^-7^) and lower AIC (769.61). These results indicate that MOSAIC enables reproducible, interpretable grading by decomposing assessment into pathology-aligned components. By enhancing consistency while preserving prognostic relevance, this framework supports explainable AI as a viable assistive tool for routine breast cancer pathology.
