## Supplementary Table 1 for "MOSAIC: Explainable AI for Reproducible Histologic Grading and Prognostic Stratification in Breast Cancer"

### Sheet: Table S1
Supplementary Table S
Architecture/ Framework used	Features	Data source (Total no. of WSI images used)	Total no of WSI images used for training and validation	Patch size	Resolution/Magnification factor	Total no. of epochs	Classes	Precision	Recall	F1 score	Accuracy
U-Net	Segmentation	SJRI (14), TCGA-BRCA (48), TUPAC (10), Dr. Udayan's Lab (13)	85	256x256	1.2 MPP	200	Cellular tumor Stromal tissue Fatty tissue Necrosis Folds and artifcates Skin Normal breast tissue and/or breast ductal hyperplasia (BR-D)	0.91 0.85 0.92 0.91 0.88 0.94 0.87	0.93 0.85 0.89 0.90 0.86 0.89 0.86	0.92 0.85 0.90 0.91 0.87 0.91 0.86	0.93 0.85 0.89 0.90 0.87 0.89 0.86
U-Net	Tubule formation	Dr. Udayan Labs (17) TCGA-BRCA (35)	52	256x256	1.2 MPP	350	Other BR-N	0.99 0.84	0.99 0.83	0.99 0.83	0.97 0.97
Dino-DETR	Mitotic count	Dr. Udayan Labs (1) TUPAC (1) MIDOG (378)	380	384x384	40x	24		76.1	0.97	0.853
Dino-DETR	Nuclei detection	NuCLs dataset (122) SJRI (35) Dr. Udayan Labs (16) PCCM (3) Xenium 10X Genomics (1)	177	256x256	40x	12		0.706	0.895	0.789
